# Genome-wide association study of body fat distribution traits in Hispanics/Latinos from the HCHS/SOL Study

**DOI:** 10.1101/2021.02.23.21251958

**Authors:** Anne E. Justice, Kristin Young, Stephanie M. Gogarten, Tamar Sofer, Misa Graff, Shelly Ann Love, Yujie Wang, Yann C. Klimentidis, Miguel Cruz, Xiuqing Guo, Fernando Hartwig, Lauren Petty, Jie Yao, Matthew A. Allison, Jennifer E. Below, Thomas A. Buchanan, Yii-Der Ida Chen, Mark O. Goodarzi, Craig Hanis, Heather M. Highland, Willa A. Hsueh, Eli Ipp, Esteban Parra, Walter Palmas, Leslie J. Raffel, Jerome I. Rotter, Jingyi Tan, Kent D. Taylor, Adan Valladares, Anny H. Xiang, Lisa Sánchez-Johnsen, Carmen R. Isasi, Kari E. North

## Abstract

Central obesity is a leading health concern with a great burden carried by ethnic minority populations, and especially Hispanics/Latinos. Genetic factors contribute to the obesity burden overall and to inter-population differences. We aim to: 1) identify novel loci associated with central adiposity measured as waist-to-hip ratio (WHR), waist circumference (WC), and hip circumference (HIP), all adjusted for body mass index (adjBMI), using the Hispanic Community Health Study/Study of Latinos (HCHS/SOL); 2) determine if differences in genetic associations differ by background group within HCHS/SOL; 3) determine whether previously reported association regions generalize to HCHS/SOL. Our analyses included 7,472 women and 5,200 men of mainland (Mexican, Central and South American) and Caribbean (Puerto Rican, Cuban, and Dominican) background residing in the US, with genome-wide array data imputed to the 1000 genomes Phase I multiethnic reference panel. We analyzed associations stratified by sex in addition to sexes combined using linear mixed-model regression. We identified 16 variants for WHRadjBMI, 22 for WCadjBMI, and 28 for HIPadjBMI that reached suggestive significance (P<1×10^−6^). Many of the loci exhibited differences in strength of associations by ethnic background and sex. We brought a total of 66 variants forward for validation in nine cohort studies (N=34,161) with participants of Hispanic/Latino, African and European descent. We confirmed four novel loci (ancestry-specific P<0.05 in replication, consistent direction of effect with HCHS/SOL, and P<5×10^−8^ after meta-analysis with HCHS/SOL), including rs13301996 in the sexes-combined analysis, and rs79478137 for women-only for WHRadjBMI; rs28692724 in women-only for HIPadjBMI; and rs3168072 in the sexes combined analysis for WCadjBMI. Also, a total of eight previously reported WHRadjBMI association regions, 12 for HIPadjBMI, and 10 for WCadjBMI generalized to HCHS/SOL. Our study findings highlight the importance of large-scale genomic studies in ancestrally diverse Hispanic/Latino populations for identifying and characterizing central obesity-susceptibility that may be ancestry-specific.
