## Supplementary Table 16 for "Genome-wide association study of body fat distribution traits in Hispanics/Latinos from the HCHS/SOL Study"

### Sheet: ST16.HaploReg
Supplementary Table 16. Lookups of replicated variants and variants in high LD (R2>0.8) HaploReg v4.1.
SOL SNP	Trait	CHR	POS(hg38)	R2	D'	rsID	REF	ALT	AFR	AMR	ASN	EUR	Chromatin States	Chromatin States Imputed	Chromatin Marks	DNAse	Proteins	eQTL	Motifs	GENCODE ID	GENCODE Name	RefSeq ID	RefSeq Gene Name	dbSNP Functional Annotation	Enhancer Histone Marks
rs13301996	WHRadjBMI (Combined)	9	120569993	0.84	1	rs13299371	A	T	0.13	0.19	0.09	0.17	E017,6_EnhG;E049,6_EnhG;E068,6_EnhG;E069,6_EnhG;E090,6_EnhG;E108,6_EnhG;E118,6_EnhG;E121,7_Enh	E017,11_TxEnh3;E026,11_TxEnh3;E049,11_TxEnh3;E053,11_TxEnh3;E056,11_TxEnh3;E065,11_TxEnh3;E067,11_TxEnh3;E068,11_TxEnh3;E069,11_TxEnh3;E070,11_TxEnh3;E071,11_TxEnh3;E072,11_TxEnh3;E073,11_TxEnh3;E074,11_TxEnh3;E108,11_TxEnh3;E120,11_TxEnh3;E121,11_TxEnh3;E129,11_TxEnh3	E007,H3K9ac_Pro;E017,H3K9ac_Pro;E023,H3K9ac_Pro;E026,H3K9ac_Pro;E027,H3K9ac_Pro;E052,H3K9ac_Pro;E062,H3K9ac_Pro;E063,H3K9ac_Pro;E066,H3K9ac_Pro;E067,H3K9ac_Pro;E068,H3K9ac_Pro;E069,H3K9ac_Pro;E072,H3K9ac_Pro;E073,H3K9ac_Pro;E074,H3K9ac_Pro;E107,H3K9ac_Pro;E108,H3K9ac_Pro;E121,H3K9ac_Pro;E125,H3K9ac_Pro;E126,H3K9ac_Pro;E011,H3K27ac_Enh;E013,H3K27ac_Enh;E017,H3K27ac_Enh;E026,H3K27ac_Enh;E049,H3K27a…		.	GTEx2015_v6,Adipose_Subcutaneous,MEGF9,2.22717446123139e-05;GTEx2015_v6,Muscle_Skeletal,PSMD5,5.09639056923052e-06;Westra2013,Whole_Blood,CDK5RAP2,1.9918214956123527E-28;Westra2013,Whole_Blood,MEGF9,6.525126050211568E-31	Foxc1_2;PTF1-beta;SPIB	ENSG00000136861.12	CDK5RAP2	NM_018249	CDK5RAP2	Intronic
rs13301996	WHRadjBMI (Combined)	9	120570806	1	1	rs13301996	T	G	0.13	0.22	0.09	0.18	E017,6_EnhG;E023,7_Enh;E026,7_Enh;E027,7_Enh;E049,7_Enh;E053,6_EnhG;E055,6_EnhG;E063,6_EnhG;E066,7_Enh;E067,6_EnhG;E068,6_EnhG;E084,6_EnhG;E089,6_EnhG;E090,6_EnhG;E107,6_EnhG;E108,7_Enh;E118,6_EnhG;E121,7_Enh	E006,11_TxEnh3;E017,11_TxEnh3;E023,15_EnhAF;E025,15_EnhAF;E026,14_EnhA2;E027,11_TxEnh3;E049,15_EnhAF;E052,11_TxEnh3;E053,11_TxEnh3;E054,11_TxEnh3;E055,11_TxEnh3;E063,11_TxEnh3;E065,17_EnhW2;E066,11_TxEnh3;E067,11_TxEnh3;E068,11_TxEnh3;E069,11_TxEnh3;E070,11_TxEnh3;E071,11_TxEnh3;E072,11_TxEnh3;E073,11_TxEnh3;E074,11_TxEnh3;E076,11_TxEnh3;E078,11_TxEnh3;E084,11_TxEnh3;E085,11_TxEnh3;E089,11_TxEnh3…	E006,H3K4me1_Enh;E017,H3K4me1_Enh;E023,H3K4me1_Enh;E026,H3K4me1_Enh;E027,H3K4me1_Enh;E049,H3K4me1_Enh;E052,H3K4me1_Enh;E053,H3K4me1_Enh;E054,H3K4me1_Enh;E055,H3K4me1_Enh;E056,H3K4me1_Enh;E063,H3K4me1_Enh;E065,H3K4me1_Enh;E066,H3K4me1_Enh;E067,H3K4me1_Enh;E068,H3K4me1_Enh;E069,H3K4me1_Enh;E071,H3K4me1_Enh;E072,H3K4me1_Enh;E073,H3K4me1_Enh;E074,H3K4me1_Enh;E076,H3K4me1_Enh;E078,H3K4me1_Enh;E084,H3K…		.	GTEx2015_v6,Muscle_Skeletal,PSMD5,4.10599382929573e-06	AhR_1;Maf_known2;Zbtb3	ENSG00000136861.12	CDK5RAP2	NM_018249	CDK5RAP2	Intronic
rs79478137	WHRadjBMI (Women)	11	2888469	1	1	rs80153297	C	T	0.09	0.02	0.01	0.0026	E001,12_EnhBiv;E003,12_EnhBiv;E005,7_Enh;E006,7_Enh;E009,7_Enh;E015,12_EnhBiv;E017,7_Enh;E020,12_EnhBiv;E022,7_Enh;E029,12_EnhBiv;E032,7_Enh;E034,7_Enh;E035,7_Enh;E036,7_Enh;E037,7_Enh;E038,7_Enh;E039,7_Enh;E040,7_Enh;E041,7_Enh;E042,7_Enh;E043,7_Enh;E044,7_Enh;E047,7_Enh;E048,7_Enh;E050,7_Enh;E051,7_Enh;E052,7_Enh;E053,7_Enh;E055,7_Enh;E056,7_Enh;E059,2_TssAFlnk;E063,7_Enh;E068,7_Enh;E070,12_Enh…	E005,16_EnhW1;E006,16_EnhW1;E007,23_PromBiv;E008,23_PromBiv;E009,19_DNase;E010,19_DNase;E013,19_DNase;E017,16_EnhW1;E018,23_PromBiv;E019,23_PromBiv;E020,23_PromBiv;E022,23_PromBiv;E023,19_DNase;E025,19_DNase;E026,19_DNase;E027,16_EnhW1;E028,19_DNase;E029,17_EnhW2;E030,17_EnhW2;E031,17_EnhW2;E032,16_EnhW1;E033,17_EnhW2;E034,14_EnhA2;E035,17_EnhW2;E036,16_EnhW1;E037,16_EnhW1;E038,16_EnhW1;E039,16_E…	E001,H3K4me1_Enh;E003,H3K4me1_Enh;E005,H3K4me1_Enh;E006,H3K4me1_Enh;E007,H3K4me1_Enh;E009,H3K4me1_Enh;E011,H3K4me1_Enh;E013,H3K4me1_Enh;E014,H3K4me1_Enh;E015,H3K4me1_Enh;E017,H3K4me1_Enh;E018,H3K4me1_Enh;E019,H3K4me1_Enh;E020,H3K4me1_Enh;E021,H3K4me1_Enh;E022,H3K4me1_Enh;E023,H3K4me1_Enh;E024,H3K4me1_Enh;E025,H3K4me1_Enh;E027,H3K4me1_Enh;E030,H3K4me1_Enh;E032,H3K4me1_Enh;E034,H3K4me1_Enh;E035,H3K…	E003;E004;E005;E006;E007;E008;E017;E021;E022;E028;E029;E032;E033;E034;E046;E050;E051;E055;E056;E057;E059;E080;E081;E082;E083;E084;E085;E086;E088;E089;E090;E091;E092;E093;E094;E097;E098;E100;E109;E114;E116;E117;E118;E119;E120;E121;E122;E123;E124;E125;E126;E127;E128	A549,CTCF,HudsonAlpha,EtOH_0.02pct;AG04449,CTCF,UW,None;AG04450,CTCF,UW,None;AG09309,CTCF,UW,None;AG09319,CTCF,UW,None;AG10803,CTCF,UW,None;AoAF,CTCF,UW,None;BJ,CTCF,UW,None;Caco-2,CTCF,UW,None;Fibrobl,CTCF,UT-A,None;GM06990,CTCF,UW,None;GM12864,CTCF,UW,None;GM12865,CTCF,UW,None;GM12872,CTCF,UW,None;GM12873,CTCF,UW,None;GM12874,CTCF,UW,None;GM12875,CTCF,UW,None;GM12878,CTCF,Stanford,None;GM12878,…	.	BCL_disc9	ENSG00000254827.1	SLC22A18AS	NM_007105	SLC22A18AS	Nonsynonymous	SKIN, CRVX
rs79478137	WHRadjBMI (Women)	11	2888527	1	1	rs76505120	C	T	0.11	0.02	0	0.0013	E001,12_EnhBiv;E003,12_EnhBiv;E005,7_Enh;E006,7_Enh;E009,7_Enh;E015,12_EnhBiv;E017,7_Enh;E020,12_EnhBiv;E022,7_Enh;E029,12_EnhBiv;E032,7_Enh;E034,7_Enh;E035,7_Enh;E036,7_Enh;E037,7_Enh;E038,7_Enh;E039,7_Enh;E040,7_Enh;E041,7_Enh;E042,7_Enh;E043,7_Enh;E044,7_Enh;E047,7_Enh;E048,7_Enh;E050,7_Enh;E051,7_Enh;E052,7_Enh;E053,7_Enh;E055,7_Enh;E056,7_Enh;E059,2_TssAFlnk;E063,7_Enh;E068,7_Enh;E070,12_Enh…	E005,16_EnhW1;E006,16_EnhW1;E007,23_PromBiv;E008,23_PromBiv;E009,19_DNase;E010,19_DNase;E013,19_DNase;E017,16_EnhW1;E018,23_PromBiv;E019,23_PromBiv;E020,23_PromBiv;E022,23_PromBiv;E023,19_DNase;E025,19_DNase;E026,19_DNase;E027,16_EnhW1;E028,19_DNase;E029,17_EnhW2;E030,17_EnhW2;E031,17_EnhW2;E032,16_EnhW1;E033,17_EnhW2;E034,14_EnhA2;E035,17_EnhW2;E036,16_EnhW1;E037,16_EnhW1;E038,16_EnhW1;E039,16_E…	E001,H3K4me1_Enh;E005,H3K4me1_Enh;E006,H3K4me1_Enh;E007,H3K4me1_Enh;E009,H3K4me1_Enh;E011,H3K4me1_Enh;E013,H3K4me1_Enh;E014,H3K4me1_Enh;E015,H3K4me1_Enh;E018,H3K4me1_Enh;E019,H3K4me1_Enh;E020,H3K4me1_Enh;E021,H3K4me1_Enh;E022,H3K4me1_Enh;E023,H3K4me1_Enh;E024,H3K4me1_Enh;E025,H3K4me1_Enh;E027,H3K4me1_Enh;E030,H3K4me1_Enh;E032,H3K4me1_Enh;E034,H3K4me1_Enh;E035,H3K4me1_Enh;E036,H3K4me1_Enh;E037,H3K…	E003;E004;E005;E006;E007;E008;E017;E021;E022;E028;E029;E032;E033;E034;E046;E050;E051;E055;E056;E057;E059;E080;E081;E082;E083;E084;E085;E086;E088;E089;E090;E091;E092;E093;E094;E097;E098;E100;E109;E114;E116;E117;E118;E119;E120;E121;E122;E123;E124;E125;E126;E127;E128	A549,CTCF,HudsonAlpha,DEX_100nM;A549,CTCF,HudsonAlpha,EtOH_0.02pct;AG04449,CTCF,UW,None;AG04450,CTCF,UW,None;AG09309,CTCF,UW,None;AG09319,CTCF,UW,None;AG10803,CTCF,UW,None;AoAF,CTCF,UW,None;BJ,CTCF,UW,None;Caco-2,CTCF,UW,None;Fibrobl,CTCF,UT-A,None;GM06990,CTCF,UW,None;GM12864,CTCF,UW,None;GM12865,CTCF,UW,None;GM12872,CTCF,UW,None;GM12873,CTCF,UW,None;GM12874,CTCF,UW,None;GM12875,CTCF,UW,None;GM1…	.	Sin3Ak-20_disc7	ENSG00000254827.1	SLC22A18AS	NM_007105	SLC22A18AS	Nonsynonymous	SKIN, CRVX
rs79478137	WHRadjBMI (Women)	11	2891739	1	1	rs79478137	C	T	0.1	0.02	0.01	0.01	E001,7_Enh;E002,7_Enh;E003,7_Enh;E004,7_Enh;E006,7_Enh;E007,7_Enh;E009,7_Enh;E010,7_Enh;E011,7_Enh;E012,7_Enh;E013,7_Enh;E014,7_Enh;E015,7_Enh;E016,7_Enh;E017,7_Enh;E018,1_TssA;E019,7_Enh;E020,7_Enh;E022,7_Enh;E024,7_Enh;E025,7_Enh;E027,7_Enh;E028,7_Enh;E031,7_Enh;E032,7_Enh;E033,7_Enh;E034,7_Enh;E035,7_Enh;E036,7_Enh;E037,7_Enh;E038,7_Enh;E039,2_TssAFlnk;E040,7_Enh;E041,7_Enh;E042,7_Enh;E043,7_E…	E001,14_EnhA2;E002,17_EnhW2;E003,15_EnhAF;E004,17_EnhW2;E005,17_EnhW2;E006,14_EnhA2;E007,14_EnhA2;E008,17_EnhW2;E009,15_EnhAF;E010,13_EnhA1;E011,17_EnhW2;E012,14_EnhA2;E013,15_EnhAF;E014,17_EnhW2;E015,17_EnhW2;E016,17_EnhW2;E017,14_EnhA2;E018,16_EnhW1;E019,16_EnhW1;E020,16_EnhW1;E021,17_EnhW2;E022,15_EnhAF;E023,17_EnhW2;E024,15_EnhAF;E025,16_EnhW1;E026,17_EnhW2;E027,13_EnhA1;E028,17_EnhW2;E029,15…	E001,H3K4me1_Enh;E002,H3K4me1_Enh;E003,H3K4me1_Enh;E005,H3K4me1_Enh;E006,H3K4me1_Enh;E007,H3K4me1_Enh;E009,H3K4me1_Enh;E010,H3K4me1_Enh;E011,H3K4me1_Enh;E012,H3K4me1_Enh;E013,H3K4me1_Enh;E014,H3K4me1_Enh;E015,H3K4me1_Enh;E016,H3K4me1_Enh;E017,H3K4me1_Enh;E018,H3K4me1_Enh;E019,H3K4me1_Enh;E020,H3K4me1_Enh;E021,H3K4me1_Enh;E022,H3K4me1_Enh;E023,H3K4me1_Enh;E024,H3K4me1_Enh;E025,H3K4me1_Enh;E026,H3K…	E007;E051;E089;E092;E093;E097;E100	.	.	.	ENSG00000254827.1	SLC22A18AS	NM_007105	SLC22A18AS	Intronic	IPSC, BLD, GI, CRVX
rs79478137	WHRadjBMI (Women)	11	2892257	1	1	rs114179983	A	T	0.09	0.02	0	0.0013	E001,1_TssA;E003,7_Enh;E005,7_Enh;E006,2_TssAFlnk;E007,7_Enh;E008,1_TssA;E009,2_TssAFlnk;E010,1_TssA;E012,2_TssAFlnk;E013,7_Enh;E014,2_TssAFlnk;E015,1_TssA;E016,1_TssA;E017,2_TssAFlnk;E018,1_TssA;E019,2_TssAFlnk;E020,7_Enh;E022,7_Enh;E023,2_TssAFlnk;E024,7_Enh;E025,1_TssA;E026,2_TssAFlnk;E027,2_TssAFlnk;E028,7_Enh;E029,2_TssAFlnk;E030,2_TssAFlnk;E031,2_TssAFlnk;E032,2_TssAFlnk;E033,7_Enh;E034,2_T…	E001,2_PromU;E002,2_PromU;E003,2_PromU;E004,2_PromU;E005,2_PromU;E006,2_PromU;E007,2_PromU;E008,2_PromU;E009,2_PromU;E010,2_PromU;E011,2_PromU;E012,2_PromU;E013,2_PromU;E014,2_PromU;E015,2_PromU;E016,2_PromU;E017,2_PromU;E018,2_PromU;E019,2_PromU;E020,2_PromU;E021,2_PromU;E022,2_PromU;E023,2_PromU;E024,2_PromU;E025,2_PromU;E026,2_PromU;E027,2_PromU;E028,2_PromU;E029,2_PromU;E030,2_PromU;E031,2_Pr…	E001,H3K4me1_Enh;E003,H3K4me1_Enh;E005,H3K4me1_Enh;E006,H3K4me1_Enh;E007,H3K4me1_Enh;E009,H3K4me1_Enh;E010,H3K4me1_Enh;E011,H3K4me1_Enh;E012,H3K4me1_Enh;E013,H3K4me1_Enh;E014,H3K4me1_Enh;E015,H3K4me1_Enh;E016,H3K4me1_Enh;E017,H3K4me1_Enh;E018,H3K4me1_Enh;E019,H3K4me1_Enh;E020,H3K4me1_Enh;E021,H3K4me1_Enh;E022,H3K4me1_Enh;E023,H3K4me1_Enh;E024,H3K4me1_Enh;E025,H3K4me1_Enh;E026,H3K4me1_Enh;E027,H3K…	E003;E004;E005;E006;E007;E008;E017;E021;E022;E028;E029;E032;E033;E034;E046;E050;E051;E055;E056;E057;E059;E080;E081;E082;E083;E085;E086;E088;E089;E090;E091;E092;E093;E094;E097;E100;E109;E114;E116;E117;E118;E119;E121;E122;E123;E124;E127	A549,CTCF,HudsonAlpha,DEX_100nM;A549,CTCF,HudsonAlpha,EtOH_0.02pct;AG04449,CTCF,UW,None;AG04450,CTCF,UW,None;AG09309,CTCF,UW,None;AG09319,CTCF,UW,None;AG10803,CTCF,UW,None;AoAF,CTCF,UW,None;BJ,CTCF,UW,None;Caco-2,CTCF,UW,None;Fibrobl,CTCF,UT-A,None;GM06990,CTCF,UW,None;GM12864,CTCF,UW,None;GM12865,CTCF,UW,None;GM12872,CTCF,UW,None;GM12873,CTCF,UW,None;GM12874,CTCF,UW,None;GM12875,CTCF,UW,None;GM1…	.	HDAC2_disc3	ENSG00000254827.1	SLC22A18AS	NM_007105	SLC22A18AS	Intronic	ESC, ESDR, LNG, IPSC, FAT, STRM, BRST, BLD, MUS, BRN, SKIN, GI, ADRL, PLCNT, THYM, HRT, OVRY, CRVX, LIV, VAS, BONE
rs79478137	WHRadjBMI (Women)	11	2894144	1	1	rs12282506	G	A	0.11	0.02	0	0.0013	E018,10_TssBiv	E007,19_DNase;E117,19_DNase	E006,H3K4me3_Pro;E007,H3K4me3_Pro;E008,H3K4me3_Pro;E009,H3K4me3_Pro;E018,H3K4me3_Pro;E019,H3K4me3_Pro;E028,H3K4me3_Pro;E037,H3K4me3_Pro;E047,H3K4me3_Pro;E056,H3K4me3_Pro;E057,H3K4me3_Pro;E059,H3K4me3_Pro;E075,H3K4me3_Pro;E096,H3K4me3_Pro;E103,H3K4me3_Pro;E113,H3K4me3_Pro;E117,H3K4me3_Pro;E006,H3K9ac_Pro;E007,H3K9ac_Pro;E049,H3K9ac_Pro;E062,H3K9ac_Pro;E069,H3K9ac_Pro;E075,H3K9ac_Pro;E083,H3K9ac_Pr…	E007;E093;E097;E114	.	.	.	ENSG00000254827.1	SLC22A18AS	NM_007105	SLC22A18AS	Intronic	IPSC
rs79478137	WHRadjBMI (Women)	11	2894333	0.8	1	rs114826751	G	C	0.1	0.03	0	0.004	E090,7_Enh		E007,H3K4me3_Pro;E009,H3K4me3_Pro;E019,H3K4me3_Pro;E028,H3K4me3_Pro;E059,H3K4me3_Pro;E096,H3K4me3_Pro;E103,H3K4me3_Pro;E113,H3K4me3_Pro;E117,H3K4me3_Pro;E024,H3K4me1_Enh;E034,H3K4me1_Enh;E036,H3K4me1_Enh;E042,H3K4me1_Enh;E046,H3K4me1_Enh;E047,H3K4me1_Enh;E055,H3K4me1_Enh;E056,H3K4me1_Enh;E059,H3K4me1_Enh;E075,H3K4me1_Enh;E077,H3K4me1_Enh;E089,H3K4me1_Enh;E105,H3K4me1_Enh;E110,H3K4me1_Enh;E117,H3K…		.	.	EBF_disc2;RXRA_known6	ENSG00000254827.1	SLC22A18AS	NM_007105	SLC22A18AS	Intronic
rs79478137	WHRadjBMI (Women)	11	2894922	1	1	rs12269740	T	G	0.09	0.02	0	0.0013	E089,12_EnhBiv;E090,7_Enh		E006,H3K4me1_Enh;E034,H3K4me1_Enh;E047,H3K4me1_Enh;E055,H3K4me1_Enh;E056,H3K4me1_Enh;E059,H3K4me1_Enh;E077,H3K4me1_Enh;E089,H3K4me1_Enh;E105,H3K4me1_Enh;E117,H3K4me1_Enh;E007,H3K4me3_Pro;E009,H3K4me3_Pro;E103,H3K4me3_Pro;E113,H3K4me3_Pro;E117,H3K4me3_Pro;E007,H3K9ac_Pro;E017,H3K9ac_Pro;E049,H3K9ac_Pro;E062,H3K9ac_Pro;E075,H3K9ac_Pro;E083,H3K9ac_Pro;E103,H3K9ac_Pro;E117,H3K9ac_Pro;E124,H3K9ac_Pro;…	E032;E034;E088;E092	.	.	PLAG1	ENSG00000254827.1	SLC22A18AS	NM_007105	SLC22A18AS	Intronic
rs79478137	WHRadjBMI (Women)	11	2896281	1	1	rs12276467	G	A	0.09	0.02	0	0.0013	E059,6_EnhG	E056,17_EnhW2;E059,17_EnhW2	E006,H3K4me1_Enh;E029,H3K4me1_Enh;E034,H3K4me1_Enh;E039,H3K4me1_Enh;E040,H3K4me1_Enh;E042,H3K4me1_Enh;E055,H3K4me1_Enh;E056,H3K4me1_Enh;E059,H3K4me1_Enh;E061,H3K4me1_Enh;E075,H3K4me1_Enh;E077,H3K4me1_Enh;E089,H3K4me1_Enh;E094,H3K4me1_Enh;E096,H3K4me1_Enh;E098,H3K4me1_Enh;E105,H3K4me1_Enh;E113,H3K4me1_Enh;E117,H3K4me1_Enh;E124,H3K4me1_Enh;E007,H3K9ac_Pro;E063,H3K9ac_Pro;E075,H3K9ac_Pro;E083,H3K9ac…	E100	.	.	THAP1_disc1	ENSG00000254827.1	SLC22A18AS	NM_007105	SLC22A18AS	Intronic
rs79478137	WHRadjBMI (Women)	11	2896432	1	1	rs12290113	C	T	0.09	0.02	0	0.0013	E056,12_EnhBiv;E059,7_Enh;E089,12_EnhBiv	E056,17_EnhW2;E059,17_EnhW2	E006,H3K4me1_Enh;E029,H3K4me1_Enh;E034,H3K4me1_Enh;E036,H3K4me1_Enh;E039,H3K4me1_Enh;E040,H3K4me1_Enh;E042,H3K4me1_Enh;E055,H3K4me1_Enh;E056,H3K4me1_Enh;E059,H3K4me1_Enh;E061,H3K4me1_Enh;E075,H3K4me1_Enh;E077,H3K4me1_Enh;E089,H3K4me1_Enh;E094,H3K4me1_Enh;E096,H3K4me1_Enh;E098,H3K4me1_Enh;E105,H3K4me1_Enh;E113,H3K4me1_Enh;E117,H3K4me1_Enh;E123,H3K4me1_Enh;E124,H3K4me1_Enh;E007,H3K9ac_Pro;E063,H3K9…	E097;E100	.	.	EWSR1-FLI1;Sox_17;Znf143_known1	ENSG00000254827.1	SLC22A18AS	NM_007105	SLC22A18AS	Intronic
rs3168072	WCadjBMI (Combined)	11	61860488	0.92	0.96	rs74771917	C	T	0.06	0.32	0.2	0.04	E027,7_Enh;E056,3_TxFlnk;E057,6_EnhG;E063,6_EnhG;E072,6_EnhG;E074,6_EnhG;E075,7_Enh;E083,7_Enh;E089,6_EnhG;E090,6_EnhG;E095,7_Enh;E098,7_Enh;E104,7_Enh;E105,7_Enh;E107,7_Enh;E108,7_Enh;E110,7_Enh;E113,6_EnhG;E117,7_Enh;E123,2_TssAFlnk;E127,6_EnhG	E027,11_TxEnh3;E055,11_TxEnh3;E056,11_TxEnh3;E057,11_TxEnh3;E058,11_TxEnh3;E059,11_TxEnh3;E061,11_TxEnh3;E065,19_DNase;E068,11_TxEnh3;E069,11_TxEnh3;E071,11_TxEnh3;E072,11_TxEnh3;E073,11_TxEnh3;E074,11_TxEnh3;E076,11_TxEnh3;E078,11_TxEnh3;E079,11_TxEnh3;E083,13_EnhA1;E089,11_TxEnh3;E092,11_TxEnh3;E094,11_TxEnh3;E095,11_TxEnh3;E096,11_TxEnh3;E097,11_TxEnh3;E098,11_TxEnh3;E100,11_TxEnh3;E104,11_TxE…	E005,H3K4me1_Enh;E013,H3K4me1_Enh;E023,H3K4me1_Enh;E025,H3K4me1_Enh;E027,H3K4me1_Enh;E055,H3K4me1_Enh;E056,H3K4me1_Enh;E057,H3K4me1_Enh;E058,H3K4me1_Enh;E063,H3K4me1_Enh;E072,H3K4me1_Enh;E074,H3K4me1_Enh;E075,H3K4me1_Enh;E077,H3K4me1_Enh;E078,H3K4me1_Enh;E079,H3K4me1_Enh;E083,H3K4me1_Enh;E089,H3K4me1_Enh;E090,H3K4me1_Enh;E094,H3K4me1_Enh;E095,H3K4me1_Enh;E097,H3K4me1_Enh;E098,H3K4me1_Enh;E104,H3K…	E004;E022;E055;E056;E057;E083;E088;E089;E090;E093;E094;E097;E098;E100;E109;E114;E117;E123;E125;E126;E127;E128	K562,ELF1,HudsonAlpha,None	GTEx2015_v6,Artery_Tibial,INCENP,1.19954170149175e-06	BRCA1_known2;EWSR1-FLI1;p300_disc10;p300_disc5	ENSG00000134824.9	FADS2	NM_004265	FADS2	Intronic	BLD
rs3168072	WCadjBMI (Combined)	11	61862661	0.96	1	rs11605884	T	C	0.08	0.33	0.24	0.04	E022,6_EnhG;E055,6_EnhG;E056,3_TxFlnk;E083,7_Enh;E105,7_Enh	E055,11_TxEnh3;E056,11_TxEnh3;E059,11_TxEnh3;E083,11_TxEnh3	E005,H3K4me1_Enh;E006,H3K4me1_Enh;E013,H3K4me1_Enh;E022,H3K4me1_Enh;E024,H3K4me1_Enh;E055,H3K4me1_Enh;E056,H3K4me1_Enh;E057,H3K4me1_Enh;E058,H3K4me1_Enh;E080,H3K4me1_Enh;E083,H3K4me1_Enh;E089,H3K4me1_Enh;E095,H3K4me1_Enh;E104,H3K4me1_Enh;E105,H3K4me1_Enh;E108,H3K4me1_Enh;E113,H3K4me1_Enh;E114,H3K4me1_Enh;E123,H3K4me1_Enh;E005,H3K4me3_Pro;E055,H3K4me3_Pro;E056,H3K4me3_Pro;E059,H3K4me3_Pro;E094,H3K…		.	.	CAC-binding-protein;CCNT2_disc2;HNF4_known1;NF-E2_disc4;RXRA_known6;SRF_disc2;UF1H3BETA;YY1_disc5	ENSG00000134824.9	FADS2	NM_004265	FADS2	Intronic
rs3168072	WCadjBMI (Combined)	11	61864038	1	1	rs3168072	A	T	0.01	0.32	0.21	0.04	E022,6_EnhG	E056,11_TxEnh3	E005,H3K4me1_Enh;E006,H3K4me1_Enh;E022,H3K4me1_Enh;E024,H3K4me1_Enh;E055,H3K4me1_Enh;E056,H3K4me1_Enh;E057,H3K4me1_Enh;E058,H3K4me1_Enh;E089,H3K4me1_Enh;E105,H3K4me1_Enh;E113,H3K4me1_Enh;E123,H3K4me1_Enh;E005,H3K4me3_Pro;E055,H3K4me3_Pro;E056,H3K4me3_Pro;E059,H3K4me3_Pro;E098,H3K4me3_Pro;E007,H3K9ac_Pro;E062,H3K9ac_Pro;E072,H3K9ac_Pro;E083,H3K9ac_Pro;E011,H3K27ac_Enh;E022,H3K27ac_Enh;E050,H3K27ac…		.	GTEx2015_v6,Artery_Tibial,INCENP,2.71244316970806e-06	GCM;Maf_known2	ENSG00000134824.9	FADS2	NM_004265	FADS2	Intronic
rs3168072	WCadjBMI (Combined)	11	61864838	0.91	0.99	rs12577276	A	G	0.2	0.33	0.21	0.04			E002,H3K9ac_Pro;E005,H3K9ac_Pro;E023,H3K9ac_Pro;E062,H3K9ac_Pro;E072,H3K9ac_Pro;E083,H3K9ac_Pro;E005,H3K4me3_Pro;E007,H3K4me3_Pro;E055,H3K4me3_Pro;E056,H3K4me3_Pro;E059,H3K4me3_Pro;E113,H3K4me3_Pro;E007,H3K4me1_Enh;E012,H3K4me1_Enh;E024,H3K4me1_Enh;E036,H3K4me1_Enh;E055,H3K4me1_Enh;E056,H3K4me1_Enh;E057,H3K4me1_Enh;E058,H3K4me1_Enh;E089,H3K4me1_Enh;E011,H3K27ac_Enh;E013,H3K27ac_Enh;E050,H3K27ac_E…		.	.	EWSR1-FLI1;NRSF_disc4;Pax-5_disc1;VDR_4	ENSG00000134824.9	FADS2	NM_004265	FADS2	Intronic
rs3168072	WCadjBMI (Combined)	11	61874245	0.9	-0.97	rs7115739	T	G	0.66	0.67	0.76	0.96	E024,7_Enh;E052,6_EnhG;E055,6_EnhG;E056,3_TxFlnk;E058,12_EnhBiv;E063,6_EnhG;E068,7_Enh;E079,7_Enh;E081,7_Enh;E083,7_Enh;E089,6_EnhG;E090,6_EnhG;E091,7_Enh;E095,6_EnhG;E096,6_EnhG;E105,6_EnhG;E107,7_Enh;E108,7_Enh;E114,7_Enh;E117,7_Enh;E120,6_EnhG;E121,6_EnhG;E126,7_Enh	E005,17_EnhW2;E007,17_EnhW2;E022,18_EnhAc;E023,11_TxEnh3;E027,17_EnhW2;E052,11_TxEnh3;E053,17_EnhW2;E055,11_TxEnh3;E056,11_TxEnh3;E057,17_EnhW2;E058,11_TxEnh3;E059,11_TxEnh3;E063,13_EnhA1;E065,18_EnhAc;E066,17_EnhW2;E068,11_TxEnh3;E069,17_EnhW2;E070,17_EnhW2;E071,17_EnhW2;E072,17_EnhW2;E073,11_TxEnh3;E074,11_TxEnh3;E076,17_EnhW2;E078,11_TxEnh3;E079,18_EnhAc;E080,17_EnhW2;E081,18_EnhAc;E083,13_Enh…	E001,H3K4me1_Enh;E002,H3K4me1_Enh;E006,H3K4me1_Enh;E008,H3K4me1_Enh;E009,H3K4me1_Enh;E015,H3K4me1_Enh;E018,H3K4me1_Enh;E021,H3K4me1_Enh;E022,H3K4me1_Enh;E024,H3K4me1_Enh;E052,H3K4me1_Enh;E055,H3K4me1_Enh;E056,H3K4me1_Enh;E057,H3K4me1_Enh;E058,H3K4me1_Enh;E059,H3K4me1_Enh;E063,H3K4me1_Enh;E068,H3K4me1_Enh;E073,H3K4me1_Enh;E079,H3K4me1_Enh;E081,H3K4me1_Enh;E083,H3K4me1_Enh;E089,H3K4me1_Enh;E090,H3K…	E059;E081;E083;E089;E090;E121;E127	HSMM,CTCF,Broad,None;HSMMtube,CTCF,Broad,None;MCF-7,CTCF,UT-A,None	.	ZID	ENSG00000221968.4	FADS3	NM_021727	FADS3	Intronic
rs28692724	HIPadjBMI (Women)	14	77027445	1	1	rs28692724	C	T	0.25	0.32	0.29	0.29	E001,1_TssA;E003,1_TssA;E004,1_TssA;E005,1_TssA;E006,1_TssA;E007,10_TssBiv;E008,1_TssA;E009,1_TssA;E010,1_TssA;E011,1_TssA;E012,10_TssBiv;E013,1_TssA;E014,1_TssA;E015,1_TssA;E016,1_TssA;E017,1_TssA;E018,1_TssA;E019,1_TssA;E020,1_TssA;E021,1_TssA;E022,3_TxFlnk;E023,1_TssA;E024,1_TssA;E025,1_TssA;E026,1_TssA;E027,1_TssA;E028,1_TssA;E029,1_TssA;E030,1_TssA;E031,2_TssAFlnk;E032,1_TssA;E033,1_TssA;E03…	E001,3_PromD1;E002,3_PromD1;E003,3_PromD1;E004,3_PromD1;E005,3_PromD1;E006,3_PromD1;E007,3_PromD1;E008,3_PromD1;E009,3_PromD1;E010,3_PromD1;E011,3_PromD1;E012,3_PromD1;E013,3_PromD1;E014,3_PromD1;E015,3_PromD1;E016,3_PromD1;E017,3_PromD1;E018,3_PromD1;E019,3_PromD1;E020,3_PromD1;E021,3_PromD1;E022,3_PromD1;E023,3_PromD1;E024,3_PromD1;E025,3_PromD1;E026,3_PromD1;E027,3_PromD1;E028,3_PromD1;E029,3_…	E001,H3K4me3_Pro;E002,H3K4me3_Pro;E003,H3K4me3_Pro;E004,H3K4me3_Pro;E005,H3K4me3_Pro;E006,H3K4me3_Pro;E007,H3K4me3_Pro;E008,H3K4me3_Pro;E009,H3K4me3_Pro;E010,H3K4me3_Pro;E011,H3K4me3_Pro;E012,H3K4me3_Pro;E013,H3K4me3_Pro;E014,H3K4me3_Pro;E015,H3K4me3_Pro;E016,H3K4me3_Pro;E017,H3K4me3_Pro;E018,H3K4me3_Pro;E019,H3K4me3_Pro;E020,H3K4me3_Pro;E021,H3K4me3_Pro;E022,H3K4me3_Pro;E023,H3K4me3_Pro;E024,H3K…	E004;E006;E034;E050;E051;E055;E056;E086;E088;E093;E100;E116;E119;E124;E126	Fibrobl,CTCF,UT-A,None	.	Myf_1;NRSF_known1;RFX5_known2	ENSG00000119669.3	IRF2BPL	NM_024496	IRF2BPL	Synonymous	ESC, ESDR, LNG, IPSC, FAT, STRM, BRST, BLD, MUS, BRN, SKIN, VAS, LIV, GI, ADRL, HRT, KID, PANC, PLCNT, THYM, OVRY, SPLN, CRVX, BONE
